# *APOL1* variants affect APOL1 plasma protein concentration: a UK Biobank study

**DOI:** 10.1101/2024.02.28.24303461

**Authors:** Walt E. Adamson, Harry Noyes, John Ogunsola, Rulan S. Parekh, Anneli Cooper, Annette MacLeod

## Abstract

The *APOL1* gene is associated with chronic kidney disease progression. Circulating APOL1 protein levels are likely to play a critical role. Using UK Biobank data from 43,330 participants with APOL1 protein concentration levels, we found that individuals self-reporting as Black or Black British individuals had significantly higher serum APOL1 levels than all other ethnicities. To investigate the genetic factors underlying this difference, we explored the impact of APOL1 genotypes and other potential modifiers on circulating APOL1 protein levels. We analysed APOL1 protein concentration data in 1,050 UK Biobank participants of recent sub-Saharan African ancestry, focusing on the APOL1 G1, G2, and N264K variants. APOL1 concentration showed a clear genotype-dependent effect: individuals with the G0/G0 genotype had the lowest levels, heterozygotes (G0/G1 and G0/G2), had intermediate levels, and individuals with the G2/G2 genotype had the highest levels, demonstrating a dose-dependent relationship. The N264K variant reduced protein levels on a G2 background (p = 6 x 10^−5^). However, even after accounting for genotype, APOL1 protein levels in Black or Black British individuals was still higher than other ethnicities. A genome-wide association study on this population identified no genome-wide significant loci, other than the *APOL1* gene itself (p = 3 x 10^−155^) associated with APOL1 protein levels. Findings confirm APOL1 genotype as the major genetic determinant of circulating protein levels and provide new insights into the potential phenotypic effects of the G1, G2, and N264K variants.
