## Supplementary Tables for "*APOL1* variants affect APOL1 plasma protein concentration: a UK Biobank study": APOL1 conc Supplementary.xlsx

### Sheet: Table S1
Data from Eldjarn et al (15)
pQTLs for APOL1 NPX detected on the Olink platform in the UKB-BI data set (White British and Irish population)
p-values were based on a two-sided likelihood ratio test and not corrected for multiple comparisons
Chrom	Pos	rsName	MAF PC	MAF	Amin	Amaj	Log10 pval gc cor adj	Effect Amin adj	Odds ratio	Frequency in Africans of White British Minor Allele	A! in Africans	diff in MAF	SNP associated with higher APOL1 in Africans	OR weighted by difference in MAF		Cis/Trans	Z p value	SE odds ratio	Lower CI odds ratio	upper ci odds ratio
chr20	44413724	rs1800961	3.136	0.03136	T	C	12.042	0.135	1.14454	0.001414	T	-0.029946	FALSE	-0.0043283	0.995672	Trans	4.58703	0.0294308	1.08038	1.2125
chr3	186736391	rs5030062	37.02	0.3702	C	A	21.273	0.065	1.06716	0.2997	C	-0.0705	FALSE	-0.00473471	0.995265	Trans	6.34101	0.0102507	1.04593	1.08882
chr11	61803910	rs174549	31.056	0.31056	A	G	15.58	0.058	1.05971	0.03487	A	-0.27569	FALSE	-0.0164628	0.983537	Trans	5.3184	0.0109055	1.0373	1.08261
chr6	32706552	rs9275511	46.045	0.46045	A	G	11.808	0.046	1.04707	0.3138	A	-0.14665	FALSE	-0.00690346	0.993097	Trans	4.53517	0.010143	1.02646	1.0681
chr4	186252647	rs200357845	48.785	0.48785	G	GCCACCAATCCCA	178.78	-0.186	0.830274	0.4458	G	-0.04205	TRUE	-0.007137	0.992863	Trans	19.8872	-0.00935274	0.845634	0.815192
chr16	72044144	rs763665	15.91	0.1591	T	C	829.31	0.539	1.71429	0.3191	T	0.16	TRUE	0.114287	1.11429	Trans	43.7968	0.0123068	1.67344	1.75615
chr22	36265284	rs2239785	18.821	0.18821	G	A	336.11	0.323	1.38127	0.6517	A	0.46349	TRUE	0.176713	1.17671	Cis/Trans	27.5766	0.0117128	1.34992	1.41334
chr5	132461230	rs11745587	35.094	0.35094	A	G	11.427	-0.047	0.954087	0.4972	A	0.14626	FALSE	0.00671518	1.00672	Trans	4.44964	-0.0105627	0.974046	0.934538
chr5	177409531	rs1801020	25.535	0.25535	!	G	134.13	-0.184	0.831936	0.4978	A	0.24245	FALSE	0.0407472	1.04075	Trans	17.1155	-0.0107505	0.849651	0.81459
chr2	233720871	rs71398798	27.16	0.2716	ATT	!	10.595	-0.049	0.952181	0	NA	NA	FALSE	NA	NA	Trans	4.2579	-0.011508	0.973902	0.930944
chr9	114326707	rs879564860	7.616	0.07616	G	A	16.789	-0.108	0.897628	0	NA	NA	FALSE	NA	NA	Trans	5.54922	-0.0194622	0.93253	0.864032

### Sheet: Table S2
Data from Eldjarn et al (15)
pQTLs for APOL1 NPX detected on the Olink platform in the UKB-AF data set from the Black and Black British Population
Chrom	Pos	mlog10pval	Effect	rsName	MAF_PC	Info	Amin	Amaj	close_genes	prot_gene	prot_Chrom	prot_TSS	cis_trans
chr22	36265995	134.35	1.235	rs1317778148,rs71785313	13.882	0.991048	A	AATAATT	APOL1,MYH9,MIR6819,APOL2,APOL4,APOL3	APOL1	chr22	36253010	cis
chr3	191973085	126.34	NA	rs138477541	0.041	0.999857	T	C	FGF12,FGF12-AS1,LINCR-0002,PYDC2,CCDC50,UTS2B	APOL1	chr22	36253010	trans
chr5	168407924	131.12	NA	rs1053865678	0.006	1	G	A	WWC1,RARS,FBLL1,TENM2,PANK3,MIR103A1	APOL1	chr22	36253010	trans

### Sheet: Table S3
Associations for loci associated with APOL1.NPX in the White British and Irish Population in the regions 500mb up and downstream of APOL1. Loci with MAF < 1% or p < 5E-8 are filtered out. There are strong associaitons with APOL1 NPX in the region of the APOL1 gene (22: 36,585,172-36,600,886)
#CHROM	POS	ID	REF	ALT	PROVISIONAL_REF?	A1	OMITTED	A1_FREQ	TEST	OBS_CT	BETA	SE	T_STAT	P	Oddds_Ratiop	Linkage Group (r2 > 0.5)	OR < 1		Row Labels	Average of OR < 1	1 if 0 else Average of OR	Number in group	Weighted count	Average of Oddds_Ratio
22	36615768	rs13053333	A	G	Y	G	A	0.210321	ADD	39618	-0.0324264	0.00532671	-6.08752	1.15727e-09	0.968094	Group_1	0	1	Group_1	0	1	50	50	0.970003
22	36633452	rs1557535	C	A	Y	A	C	0.216731	ADD	40045	-0.0339558	0.00523437	-6.48708	8.85349e-11	0.966614	Group_1	0	2	Group_2	1	1	6	6	1.03305
22	36633427	rs2157251	G	T	Y	T	G	0.218389	ADD	40215	-0.0347272	0.0052045	-6.67254	2.54676e-11	0.965869	Group_1	0	3	Group_3	1	1	18	18	1.13551
22	36615599	rs770743413	CCTGGG	C	Y	C	CCTGGG	0.224127	ADD	40602	-0.0311679	0.00513399	-6.07089	1.28329e-09	0.969313	Group_1	0	4	Group_4	0	1	6	6	0.961093
22	36610924	rs34062586	C	CA	Y	CA	C	0.224368	ADD	41033	-0.0293197	0.00510253	-5.74611	9.19638e-09	0.971106	Group_1	0	5	Group_5	0	1	2	2	0.879848
22	36615940	rs35181800	G	GC	Y	GC	G	0.226192	ADD	40826	-0.0307079	0.00509961	-6.02162	1.74152e-09	0.969759	Group_1	0	6	Group_6	0	1	12	12	0.881771
22	36615084	rs34709221	A	G	Y	G	A	0.227387	ADD	40928	-0.0301466	0.00508771	-5.92538	3.1407e-09	0.970303	Group_1	0	7	Group_7	1	1	2	2	1.13111
22	36615085	rs36104798	A	T	Y	T	A	0.227387	ADD	40928	-0.0301466	0.00508771	-5.92538	3.1407e-09	0.970303	Group_1	0	8	Group_8	0	1	3	3	0.958501
22	36615069	rs7284481	G	A	Y	A	G	0.227399	ADD	40928	-0.0301729	0.00508769	-5.93058	3.04292e-09	0.970278	Group_1	0	9	Group_9	1	1	35	35	1.15856
22	36615089	rs34528476	T	C	Y	C	T	0.227399	ADD	40928	-0.0301729	0.00508769	-5.93058	3.04292e-09	0.970278	Group_1	0	10	Group_10	0.8	0.8	5	4	1.04208
22	36609181	rs11704345	C	T	Y	T	C	0.227859	ADD	41326	-0.0286527	0.00506306	-5.65916	1.53122e-08	0.971754	Group_1	0	11	Group_11	0	1	2	2	0.945863
22	36615000	rs11704302	C	A	Y	A	C	0.228098	ADD	41081	-0.029837	0.00506784	-5.88751	3.95102e-09	0.970604	Group_1	0	12	Group_12	0	1	10	10	0.948219
22	36615543	rs7289725	T	C	Y	C	T	0.228143	ADD	41097	-0.0296223	0.00506672	-5.84644	5.05994e-09	0.970812	Group_1	0	13	Group_13	0.666667	0.666667	3	2	1.02094
22	36615485	rs7288879	G	A	Y	A	G	0.2282	ADD	41100	-0.0298113	0.00506563	-5.88502	4.01092e-09	0.970629	Group_1	0				0.958974	154	152	1.02119
22	36616317	rs7284549	G	T	Y	T	G	0.228341	ADD	41114	-0.029792	0.00506318	-5.88405	4.03432e-09	0.970647	Group_1	0
22	36616135	rs1315	A	C	Y	C	A	0.228353	ADD	41114	-0.0297934	0.00506316	-5.88434	4.02731e-09	0.970646	Group_1	0		1.02922	Mean OR
22	36616163	rs1317	G	T	Y	T	G	0.228353	ADD	41114	-0.0297934	0.00506316	-5.88434	4.02731e-09	0.970646	Group_1	0		0.0966965	Std dev or
22	36616007	rs13054024	C	A	Y	A	C	0.228358	ADD	41113	-0.0298007	0.00506324	-5.88569	3.99453e-09	0.970639	Group_1	0		0.00755073	SE OR
22	36616056	rs13054050	C	T	Y	T	C	0.228384	ADD	41115	-0.0297733	0.00506269	-5.88092	4.11133e-09	0.970666	Group_1	0		1.01442	1.04402
22	36625910	rs11703227	G	C	Y	C	G	0.228751	ADD	40990	-0.0301435	0.00506987	-5.94561	2.77658e-09	0.970306	Group_1	0		8.67554e-23	Ttest AFR v BI OR
22	36626277	rs11089784	C	T	Y	T	C	0.22889	ADD	41107	-0.0297338	0.00505844	-5.87806	4.18293e-09	0.970704	Group_1	0
22	36619580	rs11705415	G	C	Y	C	G	0.228977	ADD	41240	-0.0298268	0.00504963	-5.90673	3.51692e-09	0.970614	Group_1	0
22	36619027	rs1075803	C	T	Y	T	C	0.229045	ADD	41267	-0.0300511	0.00504828	-5.95275	2.65799e-09	0.970396	Group_1	0
22	36625427	22:36625427_TA_T	TA	T	Y	T	TA	0.229095	ADD	40948	-0.0303917	0.00507176	-5.99233	2.08575e-09	0.970065	Group_1	0
22	36617975	rs74426749	G	A	Y	A	G	0.229104	ADD	41300	-0.0301781	0.00504631	-5.98023	2.2465e-09	0.970273	Group_1	0
22	36618077	rs68166856	A	C	Y	C	A	0.229262	ADD	41326	-0.0301272	0.00504359	-5.97337	2.34301e-09	0.970322	Group_1	0
22	36631194	rs17805838	G	A	Y	A	G	0.229271	ADD	41102	-0.0297488	0.00505677	-5.88296	4.06112e-09	0.970689	Group_1	0
22	36626955	rs11703957	A	G	Y	G	A	0.229362	ADD	41090	-0.0297485	0.00505821	-5.88122	4.10389e-09	0.97069	Group_1	0
22	36622164	rs2269597	A	G	Y	G	A	0.229473	ADD	41166	-0.0295023	0.00505317	-5.83837	5.31073e-09	0.970929	Group_1	0
22	36622720	rs2017689	G	A	Y	A	G	0.229485	ADD	41153	-0.0294939	0.00505522	-5.83435	5.44042e-09	0.970937	Group_1	0
22	36619945	rs55840239	G	A	Y	A	G	0.229532	ADD	41223	-0.029716	0.00504808	-5.88661	3.97254e-09	0.970721	Group_1	0
22	36621216	rs11704037	C	T	Y	T	C	0.229666	ADD	41212	-0.0299162	0.00504694	-5.92758	3.09865e-09	0.970527	Group_1	0
22	36631952	rs12485062	T	G	Y	G	T	0.23038	ADD	40876	-0.0282247	0.00506312	-5.57457	2.49711e-08	0.97217	Group_1	0
22	36607229	rs12165396	T	A	Y	A	T	0.23042	ADD	40628	-0.0297344	0.00509132	-5.84023	5.25261e-09	0.970703	Group_1	0
22	36620961	rs11703398	A	G	Y	G	A	0.240634	ADD	41214	-0.0273241	0.00495984	-5.50907	3.62883e-08	0.973046	Group_1	0
22	36617838	rs5995260	T	C	Y	C	T	0.32768	ADD	41153	-0.0339554	0.00453968	-7.47971	7.59685e-14	0.966615	Group_1	0
22	36612810	rs7291744	A	G	Y	G	A	0.328215	ADD	41156	-0.0326234	0.00453539	-7.19308	6.4426e-13	0.967903	Group_1	0
22	36614411	rs9610453	C	T	Y	T	C	0.328262	ADD	40978	-0.0327306	0.00454674	-7.19869	6.18373e-13	0.967799	Group_1	0
22	36612650	22:36612650_GGCCTGT_G	GGCCTGT	G	Y	G	GGCCTGT	0.328331	ADD	41248	-0.0327432	0.00453086	-7.22672	5.03349e-13	0.967787	Group_1	0
22	36611233	rs9610449	T	C	Y	C	T	0.328506	ADD	41325	-0.0325513	0.00452695	-7.19055	6.56219e-13	0.967973	Group_1	0
22	36611863	rs5995259	G	A	Y	A	G	0.328514	ADD	41324	-0.0325637	0.00452704	-7.19316	6.43828e-13	0.967961	Group_1	0
22	36611382	rs9607323	T	C	Y	C	T	0.328558	ADD	41326	-0.0326487	0.0045267	-7.21246	5.58909e-13	0.967879	Group_1	0
22	36612258	rs6000200	C	G	Y	G	C	0.328609	ADD	41312	-0.0327202	0.00452743	-7.2271	5.01938e-13	0.967809	Group_1	0
22	36630056	rs9610461	C	T	Y	T	C	0.328758	ADD	41094	-0.0333202	0.00453908	-7.34074	2.16342e-13	0.967229	Group_1	0
22	36613953	rs9610450	G	A	Y	A	G	0.34668	ADD	38612	-0.0294255	0.00462802	-6.35812	2.06513e-10	0.971003	Group_1	0
22	36614289	rs9610452	G	A	Y	A	G	0.34774	ADD	38605	-0.0290765	0.00462573	-6.28581	3.29619e-10	0.971342	Group_1	0
22	36614162	rs9610451	T	C	Y	C	T	0.347796	ADD	38606	-0.02908	0.00462511	-6.28742	3.26231e-10	0.971339	Group_1	0
22	36613389	rs6000201	A	G	Y	G	A	0.34802	ADD	38663	-0.02851	0.00461893	-6.17242	6.79206e-10	0.971893	Group_1	0
22	36613044	rs12157288	T	C	Y	C	T	0.348094	ADD	38751	-0.028877	0.00461542	-6.25663	3.975e-10	0.971536	Group_1	0
22	36613531	rs6000202	G	T	Y	T	G	0.359411	ADD	38929	-0.0283868	0.00456763	-6.21476	5.1922e-10	0.972012	Group_1	0
22	36657789	rs136164	T	C	Y	T	C	0.397776	ADD	41326	0.0635872	0.00431216	14.746	4.35143e-49	1.06565	Group_10	1
22	36657432	rs136161	G	C	Y	G	C	0.399297	ADD	41265	0.0648248	0.00431351	15.0283	6.5358e-51	1.06697	Group_10	1
22	36658534	rs713753	C	T	Y	C	T	0.399432	ADD	41221	0.0646401	0.00431819	14.9692	1.58442e-50	1.06678	Group_10	1
22	36656237	rs136155	G	A	Y	G	A	0.400098	ADD	40950	0.0649084	0.00433014	14.9899	1.16497e-50	1.06706	Group_10	1
22	36659188	rs78469	G	T	Y	T	G	0.45041	ADD	38032	-0.0577091	0.00443574	-13.01	1.29778e-38	0.943924	Group_10	0
22	36658169	22:36658169_GA_G	GA	G	Y	G	GA	0.144927	ADD	41062	-0.0559504	0.00603962	-9.2639	2.06338e-20	0.945586	Group_11	0
22	36658167	rs55653110	C	G	Y	G	C	0.147314	ADD	41225	-0.0553658	0.00598405	-9.25223	2.3007e-20	0.946139	Group_11	0
22	36662377	rs9610473	T	C	Y	C	T	0.139163	ADD	40079	-0.0570008	0.00621205	-9.17584	4.68809e-20	0.944593	Group_12	0
22	36662371	rs9610472	T	G	Y	G	T	0.139288	ADD	40086	-0.0563689	0.00621062	-9.07622	1.17387e-19	0.94519	Group_12	0
22	36662386	rs9610474	T	C	Y	C	T	0.139355	ADD	40074	-0.0562286	0.00621166	-9.0521	1.46386e-19	0.945323	Group_12	0
22	36662677	rs9610475	T	C	Y	C	T	0.177653	ADD	40019	-0.0516516	0.00563852	-9.16049	5.40413e-20	0.94966	Group_12	0
22	36662679	rs9610476	T	C	Y	C	T	0.177813	ADD	40028	-0.0513707	0.00563863	-9.1105	8.56924e-20	0.949926	Group_12	0
22	36663535	22:36663535_CTG_C	CTG	C	Y	C	CTG	0.17872	ADD	40986	-0.0540579	0.00555809	-9.72599	2.46991e-22	0.947377	Group_12	0
22	36663333	rs1142542	G	A	Y	A	G	0.178818	ADD	41011	-0.0547532	0.00554276	-9.87832	5.48407e-23	0.946719	Group_12	0
22	36664115	rs9610477	C	T	Y	T	C	0.180035	ADD	41267	-0.0539156	0.00551847	-9.77003	1.6017e-22	0.947512	Group_12	0
22	36664002	rs2012928	G	A	Y	A	G	0.181823	ADD	41326	-0.0517514	0.00549742	-9.41376	5.02496e-21	0.949565	Group_12	0
22	36662950	22:36662950_CA_C	CA	C	Y	C	CA	0.225417	ADD	33407	-0.0446604	0.00564535	-7.911	2.6316e-15	0.956322	Group_12	0
22	36664486	rs136179	T	C	Y	T	C	0.359556	ADD	37239	0.0630635	0.00462038	13.649	2.58866e-42	1.06509	Group_13	1
22	36666325	rs136183	T	C	Y	T	C	0.450052	ADD	30852	0.0491616	0.00490583	10.0211	1.33857e-23	1.05039	Group_13	1
22	36663627	rs3886200	C	T	Y	T	C	0.457298	ADD	35654	-0.0540892	0.00458269	-11.8029	4.3257e-32	0.947348	Group_13	0
22	36623148	rs132759	T	C	Y	C	T	0.307564	ADD	40946	0.032006	0.00462735	6.91669	4.69076e-12	1.03252	Group_2	1
22	36628576	rs2413392	A	G	Y	A	G	0.308668	ADD	41036	0.0318689	0.00461796	6.90108	5.2357e-12	1.03238	Group_2	1
22	36628907	rs2010467	T	C	Y	T	C	0.308725	ADD	41043	0.0318742	0.00461837	6.90162	5.21574e-12	1.03239	Group_2	1
22	36626554	rs6000207	G	T	Y	G	T	0.310098	ADD	40750	0.0332184	0.00462721	7.17892	7.14608e-13	1.03378	Group_2	1
22	36632096	rs6000213	G	A	Y	G	A	0.326328	ADD	40732	0.0330659	0.00456633	7.24125	4.52434e-13	1.03362	Group_2	1
22	36631798	rs2413393	G	T	Y	G	T	0.401529	ADD	33685	0.0330556	0.00483245	6.84034	8.03526e-12	1.03361	Group_2	1
22	36636724	rs34565810	G	A	Y	A	G	0.184434	ADD	38263	0.127171	0.00566061	22.466	4.67546e-111	1.13561	Group_3	1
22	36636722	rs34379667	G	A	Y	A	G	0.189499	ADD	38797	0.125444	0.00556175	22.5548	6.33892e-112	1.13365	Group_3	1
22	36639067	rs13054261	C	T	Y	T	C	0.191131	ADD	39949	0.126757	0.00546121	23.2105	2.17513e-118	1.13514	Group_3	1
22	36639308	rs5750243	C	T	Y	T	C	0.191378	ADD	40002	0.12697	0.00545456	23.2777	4.63005e-119	1.13538	Group_3	1
22	36639421	rs4378900	G	A	Y	A	G	0.1914	ADD	40013	0.127012	0.00545091	23.3011	2.69941e-119	1.13543	Group_3	1
22	36640533	rs5756113	C	A	Y	A	C	0.191627	ADD	40211	0.126896	0.00543146	23.3631	6.4006e-120	1.1353	Group_3	1
22	36641792	rs62233823	G	A	Y	A	G	0.192642	ADD	40609	0.126237	0.00539388	23.4037	2.46155e-120	1.13455	Group_3	1
22	36640927	rs13055888	G	T	Y	T	G	0.192947	ADD	40366	0.127089	0.00541163	23.4845	3.82525e-121	1.13552	Group_3	1
22	36642018	rs34235585	T	A	Y	A	T	0.193979	ADD	40677	0.127045	0.00537609	23.6314	1.23389e-122	1.13547	Group_3	1
22	36636794	rs34223341	G	A	Y	A	G	0.194218	ADD	39466	0.123405	0.0054559	22.6186	1.48098e-112	1.13134	Group_3	1
22	36646839	rs5756114	C	T	Y	T	C	0.194915	ADD	40941	0.128467	0.00534234	24.0469	6.84556e-127	1.13708	Group_3	1
22	36643428	rs71314972	G	C	Y	C	G	0.195771	ADD	41306	0.126571	0.00530946	23.8388	9.24741e-125	1.13493	Group_3	1
22	36644522	rs35829971	C	T	Y	T	C	0.195779	ADD	41294	0.125981	0.00530958	23.727	1.27897e-123	1.13426	Group_3	1
22	36644251	rs35769663	G	A	Y	A	G	0.195865	ADD	41304	0.126383	0.00530746	23.8123	1.72439e-124	1.13472	Group_3	1
22	36649802	rs13056427	C	T	Y	T	C	0.196005	ADD	40777	0.131276	0.00533688	24.5979	1.2372e-132	1.14028	Group_3	1
22	36648552	rs5756115	A	G	Y	G	A	0.196378	ADD	40804	0.131262	0.00533029	24.6256	6.2994e-133	1.14027	Group_3	1
22	36643986	rs35150149	A	T	Y	T	A	0.196989	ADD	41312	0.126793	0.00529772	23.9335	9.89975e-126	1.13518	Group_3	1
22	36644151	rs35345680	G	A	Y	A	G	0.197116	ADD	41326	0.126712	0.00529776	23.9181	1.42261e-125	1.13509	Group_3	1
22	36637304	rs747634741	AT	A	Y	A	AT	0.161421	ADD	38988	-0.041218	0.00595868	-6.9173	4.67408e-12	0.95962	Group_4	0
22	36636981	22:36636981_TAA_T	TAA	T	Y	T	TAA	0.161479	ADD	39033	-0.0408404	0.00594649	-6.86799	6.60877e-12	0.959982	Group_4	0
22	36639975	rs2413394	G	A	Y	A	G	0.169473	ADD	40083	-0.039564	0.00573546	-6.89814	5.34685e-12	0.961208	Group_4	0
22	36641458	rs9610466	G	A	Y	A	G	0.170719	ADD	40344	-0.0391401	0.00569491	-6.87282	6.38592e-12	0.961616	Group_4	0
22	36644593	rs76753349	G	C	Y	C	G	0.189363	ADD	41299	-0.0388102	0.00540876	-7.17543	7.32926e-13	0.961933	Group_4	0
22	36644857	rs74631319	C	T	Y	T	C	0.190171	ADD	41326	-0.0385352	0.00539803	-7.13875	9.5729e-13	0.962198	Group_4	0
22	36638705	rs71314970	C	T	Y	T	C	0.0995568	ADD	40389	-0.127895	0.00713305	-17.9299	1.3067e-71	0.879946	Group_5	0
22	36639921	rs71314971	C	G	Y	G	C	0.0998146	ADD	40455	-0.128118	0.00711973	-17.9948	4.09222e-72	0.87975	Group_5	0
22	36644265	rs34470972	G	A	Y	A	G	0.101096	ADD	40887	-0.128672	0.00704638	-18.2607	3.35805e-74	0.879262	Group_6	0
22	36647960	rs4821472	T	C	Y	C	T	0.102047	ADD	41236	-0.128318	0.00697504	-18.3968	2.79379e-75	0.879574	Group_6	0
22	36646945	rs71314973	C	T	Y	T	C	0.102193	ADD	41177	-0.127947	0.00697258	-18.3501	6.56519e-75	0.8799	Group_6	0
22	36648738	rs34318457	C	T	Y	T	C	0.102405	ADD	41326	-0.12643	0.00694147	-18.2137	7.81976e-74	0.881236	Group_6	0
22	36647536	rs71314974	C	T	Y	T	C	0.10241	ADD	41241	-0.127738	0.00695959	-18.3542	6.08005e-75	0.880084	Group_6	0
22	36647765	rs4821471	A	T	Y	T	A	0.10252	ADD	41236	-0.127669	0.00695729	-18.3504	6.51502e-75	0.880145	Group_6	0
22	36648093	rs5995271	G	T	Y	T	G	0.102558	ADD	41250	-0.127668	0.00695477	-18.3569	5.78596e-75	0.880146	Group_6	0
22	36648352	rs6000218	A	C	Y	C	A	0.103452	ADD	41251	-0.12819	0.00693171	-18.4933	4.75353e-76	0.879686	Group_6	0
22	36653275	rs4820224	G	A	Y	A	G	0.104736	ADD	41089	-0.125131	0.00690563	-18.1201	4.26469e-73	0.882381	Group_6	0
22	36649966	rs6000220	C	T	Y	T	C	0.1101	ADD	40949	-0.129224	0.00677827	-19.0645	1.11527e-80	0.878777	Group_6	0
22	36651231	rs28360494	T	G	Y	G	T	0.113851	ADD	41326	-0.114886	0.00665147	-17.2722	1.30576e-66	0.891468	Group_6	0
22	36650481	rs13057901	T	C	Y	C	T	0.119288	ADD	40922	-0.11811	0.00656425	-17.993	4.199e-72	0.888598	Group_6	0
22	36648619	rs118162445	C	G	Y	G	C	0.0441879	ADD	39762	0.117936	0.0104891	11.2436	2.75592e-29	1.12517	Group_7	1
22	36652744	rs41302583	C	G	Y	G	C	0.0468789	ADD	39602	0.128431	0.0102059	12.5839	3.03711e-36	1.13704	Group_7	1
22	36652164	rs7284919	T	C	Y	C	T	0.149941	ADD	40696	-0.0479681	0.00598009	-8.0213	1.07407e-15	0.953164	Group_8	0
22	36650956	rs9610468	G	A	Y	A	G	0.186795	ADD	40681	-0.0394118	0.00547868	-7.19367	6.4161e-13	0.961355	Group_8	0
22	36649574	rs9610467	G	A	Y	A	G	0.18743	ADD	40794	-0.0397983	0.00546302	-7.28503	3.27397e-13	0.960983	Group_8	0
22	36665538	rs136180	C	T	Y	C	T	0.168605	ADD	35423	0.149152	0.00602834	24.7418	5.2408e-134	1.16085	Group_9	1
22	36665767	rs136181	G	A	Y	G	A	0.169038	ADD	35143	0.148482	0.00604229	24.5738	3.15599e-132	1.16007	Group_9	1
22	36664339	rs136178	A	G	Y	A	G	0.172944	ADD	38469	0.156228	0.00576272	27.1101	2.42107e-160	1.16909	Group_9	1
22	36657119	rs136160	C	G	Y	C	G	0.173788	ADD	40230	0.158362	0.00562888	28.1338	1.7839e-172	1.17159	Group_9	1
22	36663248	rs78523	A	G	Y	A	G	0.175264	ADD	39760	0.156708	0.00564773	27.7471	7.56664e-168	1.16965	Group_9	1
22	36657474	rs136162	A	G	Y	A	G	0.179857	ADD	41130	0.164726	0.00548666	30.023	6.47456e-196	1.17907	Group_9	1
22	36661061	rs28391521	A	G	Y	A	G	0.18576	ADD	41263	0.164558	0.00539598	30.4964	5.13793e-202	1.17887	Group_9	1
22	36657596	rs713929	A	G	Y	A	G	0.186682	ADD	41193	0.16488	0.00539518	30.5606	7.61512e-203	1.17925	Group_9	1
22	36660614	rs136167	A	G	Y	A	G	0.186966	ADD	41168	0.164632	0.00539709	30.5038	4.16645e-202	1.17896	Group_9	1
22	36660842	rs136168	G	A	Y	G	A	0.188012	ADD	41242	0.165922	0.00537848	30.8492	1.29751e-206	1.18048	Group_9	1
22	36661842	rs136177	G	A	Y	G	A	0.18823	ADD	41282	0.164142	0.00536857	30.5746	4.95085e-203	1.17838	Group_9	1
22	36661149	rs136169	A	G	Y	A	G	0.188515	ADD	41307	0.16395	0.00536625	30.552	9.72204e-203	1.17816	Group_9	1
22	36661152	rs28480494	G	A	Y	G	A	0.188543	ADD	41293	0.16395	0.0053671	30.5473	1.1203e-202	1.17816	Group_9	1
22	36661536	rs136174	C	A	Y	C	A	0.188653	ADD	41322	0.163585	0.00536479	30.4923	5.7744e-202	1.17773	Group_9	1
22	36661646	rs136176	G	A	Y	G	A	0.188683	ADD	41326	0.163496	0.00536395	30.4804	8.21737e-202	1.17762	Group_9	1
22	36661566	rs136175	G	A	Y	G	A	0.188743	ADD	41326	0.163653	0.00536394	30.5098	3.41856e-202	1.17781	Group_9	1
22	36661330	rs2239785	G	A	Y	G	A	0.189772	ADD	41326	0.164684	0.00535279	30.7661	1.57268e-205	1.17902	Group_9	1
22	36656138	rs136154	A	T	Y	A	T	0.191344	ADD	41070	0.158615	0.00535875	29.5992	1.55084e-190	1.17189	Group_9	1
22	36657023	rs136159	T	C	Y	T	C	0.1917	ADD	41158	0.158802	0.0053458	29.706	6.88929e-192	1.17211	Group_9	1
22	36655513	rs136153	C	T	Y	C	T	0.191865	ADD	40961	0.160261	0.00536022	29.8983	2.56202e-194	1.17382	Group_9	1
22	36660921	rs136170	C	T	Y	C	T	0.191967	ADD	41218	0.159671	0.00533983	29.9019	2.23774e-194	1.17312	Group_9	1
22	36659299	rs80424	A	C	Y	A	C	0.191984	ADD	41191	0.158956	0.00534075	29.7629	1.3085e-192	1.17229	Group_9	1
22	36659571	rs136165	G	A	Y	G	A	0.192036	ADD	41198	0.159052	0.00534001	29.7849	6.86791e-193	1.1724	Group_9	1
22	36657329	rs129423	T	C	Y	T	C	0.192043	ADD	41246	0.158649	0.00533324	29.7471	2.05822e-192	1.17193	Group_9	1
22	36657628	rs136163	T	G	Y	T	G	0.192097	ADD	41250	0.158701	0.0053323	29.7623	1.32299e-192	1.17199	Group_9	1
22	36656443	rs136157	C	A	Y	C	A	0.192437	ADD	40894	0.159977	0.00535081	29.8977	2.63134e-194	1.17348	Group_9	1
22	36656652	22:36656652_AT_A	AT	A	Y	AT	A	0.192607	ADD	40902	0.160266	0.00534841	29.9651	3.64465e-195	1.17382	Group_9	1
22	36656442	rs136156	C	A	Y	C	A	0.193126	ADD	40629	0.159128	0.00537047	29.6303	6.61135e-191	1.17249	Group_9	1
22	36654145	rs136150	T	A	Y	T	A	0.202174	ADD	40930	0.149034	0.00527277	28.2648	4.43846e-174	1.16071	Group_9	1
22	36655012	rs136151	A	G	Y	A	G	0.211917	ADD	40084	0.143944	0.00524492	27.4444	2.69877e-164	1.15482	Group_9	1
22	36662748	rs5750246	G	A	Y	G	A	0.243024	ADD	37698	0.115578	0.00515665	22.4135	1.5379e-110	1.12252	Group_9	1
22	36653743	rs136149	G	A	Y	G	A	0.303459	ADD	40709	0.0583864	0.00464154	12.5791	3.21465e-36	1.06012	Group_9	1
22	36653752	rs9610469	G	C	Y	G	C	0.304221	ADD	40773	0.0585684	0.00463618	12.6329	1.62789e-36	1.06032	Group_9	1
22	36653854	rs10854688	C	T	Y	C	T	0.306405	ADD	41122	0.0575238	0.00461022	12.4775	1.15015e-35	1.05921	Group_9	1
22	36652931	rs136148	C	T	Y	C	T	0.307954	ADD	41326	0.0562833	0.00458873	12.2655	1.59266e-34	1.0579	Group_9	1
22	36605755	22:36605755_GA_G	GA	G	Y	G	GA	0.0180667	ADD	40129	0.10426	0.0162801	6.40416	1.52867e-10	1.10989	No Linkage	1
22	36618169	rs71314967	A	T	Y	T	A	0.0189356	ADD	40585	0.0906773	0.0157563	5.75498	8.72745e-09	1.09492	No Linkage	1
22	36662824	rs150349831	G	A	Y	A	G	0.0235368	ADD	39895	-0.0907287	0.0142505	-6.3667	1.95229e-10	0.913265	No Linkage	0
22	36635295	22:36635295_GC_G	GC	G	Y	G	GC	0.0755145	ADD	36397	0.0605327	0.00855712	7.07396	1.53284e-12	1.0624	No Linkage	1
22	36667082	rs2187775	T	G	Y	G	T	0.209121	ADD	26621	0.0528548	0.00654286	8.07824	6.84692e-16	1.05428	No Linkage	1
22	36660856	rs371178469	CT	C	Y	C	CT	0.359375	ADD	25824	-0.0357133	0.00576238	-6.19767	5.81713e-10	0.964917	No Linkage	0
22	36645089	rs2227089	A	T	Y	T	A	0.387743	ADD	41200	0.059546	0.00435445	13.6747	1.78026e-42	1.06135	No Linkage	1
22	36633025	rs136142	C	T	Y	T	C	0.408048	ADD	41326	-0.0325499	0.0043246	-7.52668	5.31012e-14	0.967974	No Linkage	0
22	36635967	rs136145	A	G	Y	G	A	0.415392	ADD	41326	-0.0506782	0.00430994	-11.7584	7.18381e-32	0.950585	No Linkage	0
22	36666983	rs5756121	T	G	Y	G	T	0.49007	ADD	25177	0.0318323	0.00547976	5.80906	6.35803e-09	1.03234	No Linkage	1

### Sheet: Table S4
Associations for loci associated with APOL1.NPX in the Black British Population in the regions 500mb up and downstream of APOL1. Loci with MAF < 1% or p < 5E-8 are filtered out. There are strong associaitons with APOL1 NPX in the region of the APOL1 gene (22: 36,585,172-36,600,886)
#CHROM	POS	ID	REF	ALT	PROVISIONAL_REF?	A1	OMITTED	A1_FREQ	TEST	OBS_CT	BETA	SE	T_STAT	P	Odds ratio	Linkage Group r2 > 0.5	OR < 1		Row Labels	Average of Odds ratio	Average of OR < 1		Weighted mean
22	36627380	rs28440984	G	A	Y	A	G	0.13121	ADD	926	0.285814	0.0514685	5.55319	3.67315e-08	1.33084	Group_1	1		Group_1	1.7505	1	19	0.3501
22	36647536	rs71314974	C	T	Y	T	C	0.118764	ADD	922	0.298182	0.0535722	5.56599	3.42561e-08	1.34741	Group_1	1		Group_10	0.800904	0	3	0.0252917
22	36646945	rs71314973	C	T	Y	T	C	0.104752	ADD	926	0.36714	0.0560908	6.54546	9.852e-11	1.4436	Group_1	1		Group_2	0.757415	0	2	0.0159456
22	36597640	rs114587863	C	A	Y	A	C	0.0971922	ADD	926	0.373469	0.0579443	6.44531	1.86098e-10	1.45277	Group_1	1		Group_3	0.70565	0	8	0.0594232
22	36648093	rs5995271	G	T	Y	T	G	0.106566	ADD	929	0.379689	0.055556	6.83435	1.49714e-11	1.46183	Group_1	1		Group_4	1.96532	1	11	0.227564
22	36647765	rs4821471	A	T	Y	T	A	0.106681	ADD	928	0.382131	0.0552963	6.91061	9.00798e-12	1.4654	Group_1	1		Group_5	0.658933	0	2	0.0138723
22	36633107	rs5995267	C	A	Y	A	C	0.113904	ADD	935	0.384368	0.0535691	7.17518	1.47792e-12	1.46869	Group_1	1		Group_6	1.61006	1	3	0.050844
22	36633744	rs114913627	G	A	Y	A	G	0.0914198	ADD	979	0.444641	0.0578448	7.6868	3.68592e-14	1.55993	Group_1	1		Group_7	1.68197	1	39	0.690494
22	36622386	rs115303515	C	T	Y	T	C	0.0800416	ADD	962	0.481675	0.0618699	7.78529	1.80632e-14	1.61878	Group_1	1		Group_8	1.3101	1	6	0.0827429
22	36629123	rs5995265	T	C	Y	C	T	0.0817708	ADD	960	0.501849	0.0605409	8.28942	3.84685e-16	1.65177	Group_1	1		Group_9	0.791803	0	2	0.0166695
22	36631761	rs75287556	T	C	Y	C	T	0.0816857	ADD	961	0.511235	0.0605733	8.43994	1.16972e-16	1.66735	Group_1	1					95	1.53295
22	36633908	rs80308448	G	C	Y	C	G	0.0816116	ADD	968	0.514545	0.0609017	8.44878	1.08038e-16	1.67288	Group_1	1		1.48758	mean OR
22	36633897	rs114074570	G	A	Y	A	G	0.0821281	ADD	968	0.520642	0.0602494	8.64146	2.29201e-17	1.68311	Group_1	1		0.530912	STD OR
22	36633065	rs5995266	G	A	Y	A	G	0.0819502	ADD	964	0.521294	0.0602236	8.65596	2.04871e-17	1.68421	Group_1	1		0.0544705	SE OR
22	36634804	rs115813747	C	G	Y	G	C	0.0601093	ADD	915	0.601012	0.0718723	8.36222	2.30215e-16	1.82396	Group_1	1		1.38082	1.59434	95% CI
22	36653986	rs116280906	C	A	Y	A	C	0.0678419	ADD	936	0.889858	0.0630834	14.106	4.42065e-41	2.43478	Group_1	1
22	36640173	rs141305930	C	T	Y	T	C	0.0497297	ADD	925	0.891233	0.075552	11.7963	5.31363e-30	2.43813	Group_1	1
22	36646778	rs147363514	C	G	Y	G	C	0.0517058	ADD	938	0.920548	0.0742463	12.3986	8.83432e-33	2.51067	Group_1	1
22	36643874	rs145714946	T	TA	Y	TA	T	0.0500538	ADD	929	0.933488	0.0743088	12.5623	1.60179e-33	2.54336	Group_1	1
22	36709539	rs4820230	G	A	Y	A	G	0.291667	ADD	972	-0.224412	0.0376607	-5.95878	3.55969e-09	0.798986	Group_10	0
22	36710692	rs4820233	T	A	Y	A	T	0.286826	ADD	964	-0.221633	0.0380066	-5.83144	7.51216e-09	0.801209	Group_10	0
22	36707661	rs2157256	A	G	Y	G	A	0.292135	ADD	979	-0.220003	0.0374952	-5.8675	6.06427e-09	0.802516	Group_10	0
22	36635445	rs1974458	A	G	Y	G	A	0.218182	ADD	660	-0.284295	0.0494405	-5.75025	1.36983e-08	0.752545	Group_2	0
22	36635444	rs136144	A	G	Y	A	G	0.340442	ADD	633	-0.271435	0.046806	-5.79915	1.05865e-08	0.762285	Group_2	0
22	36656555	rs9622363	A	G	Y	A	G	0.443429	ADD	875	-0.375024	0.0370701	-10.1166	8.11998e-23	0.687273	Group_3	0
22	36655513	rs136153	C	T	Y	T	C	0.402469	ADD	810	-0.362872	0.0376408	-9.64038	6.95222e-21	0.695675	Group_3	0
22	36656444	rs9622362	A	C	Y	A	C	0.429134	ADD	889	-0.355579	0.0368645	-9.64556	5.36016e-21	0.700768	Group_3	0
22	36657119	rs136160	C	G	Y	G	C	0.404437	ADD	879	-0.347343	0.0362528	-9.58114	9.67898e-21	0.706563	Group_3	0
22	36661330	rs2239785	G	A	Y	A	G	0.351379	ADD	979	-0.341706	0.0366433	-9.3252	7.26431e-20	0.710557	Group_3	0
22	36656652	22:36656652_AT_A	AT	A	Y	A	AT	0.404762	ADD	903	-0.340693	0.03639	-9.36228	6.13436e-20	0.711277	Group_3	0
22	36656442	rs136156	C	A	Y	A	C	0.399438	ADD	890	-0.334161	0.0371395	-8.99746	1.39037e-18	0.715939	Group_3	0
22	36656443	rs136157	C	A	Y	A	C	0.4	ADD	890	-0.332473	0.0369365	-9.00121	1.34746e-18	0.717148	Group_3	0
22	36657789	rs136164	T	C	Y	T	C	0.420838	ADD	979	0.189763	0.0341605	5.55503	3.5838e-08	1.20896	Group_4	1
22	36663627	rs3886200	C	T	Y	C	T	0.442767	ADD	795	0.231683	0.0378709	6.11772	1.49512e-09	1.26072	Group_4	1
22	36666325	rs136183	T	C	Y	T	C	0.410769	ADD	650	0.257912	0.042838	6.02064	2.92302e-09	1.29422	Group_4	1
22	36664486	rs136179	T	C	Y	T	C	0.328385	ADD	842	0.38166	0.0381962	9.9921	2.78427e-22	1.46471	Group_4	1
22	36664002	rs2012928	G	A	Y	A	G	0.256384	ADD	979	0.443359	0.0361832	12.2532	3.36551e-32	1.55793	Group_4	1
22	36662950	22:36662950_CA_C	CA	C	Y	C	CA	0.238683	ADD	729	0.598002	0.0426724	14.0138	1.23287e-39	1.81848	Group_4	1
22	36658855	rs4419330	T	C	Y	C	T	0.165475	ADD	979	0.61395	0.0410408	14.9595	1.09794e-45	1.84772	Group_4	1
22	36663535	22:36663535_CTG_C	CTG	C	Y	C	CTG	0.189294	ADD	906	0.661774	0.0394158	16.7896	3.15443e-55	1.93823	Group_4	1
22	36655663	rs12106505	A	T	Y	T	A	0.0948553	ADD	933	1.11941	0.0441828	25.3359	5.55655e-108	3.06305	Group_4	1
22	36665969	rs6000222	C	T	Y	T	C	0.102709	ADD	886	1.12001	0.043382	25.8175	8.37159e-110	3.06488	Group_4	1
22	36662041	22:36662041_AATAATT_A	AATAATT	A	Y	A	AATAATT	0.106742	ADD	979	1.13129	0.0404662	27.9563	1.18992e-126	3.09965	Group_4	1
22	36657740	rs41297245	G	A	Y	A	G	0.0582227	ADD	979	-0.417134	0.0748696	-5.57147	3.2709e-08	0.658933	Group_5	0
22	36658865	rs4350853	T	G	Y	G	T	0.0582227	ADD	979	-0.417134	0.0748696	-5.57147	3.2709e-08	0.658933	Group_5	0
22	36678833	22:36678833_TG_T	TG	T	Y	T	TG	0.0681293	ADD	866	0.465508	0.0734373	6.33884	3.73696e-10	1.59282	Group_6	1
22	36678402	rs16996639	G	A	Y	A	G	0.0702055	ADD	876	0.478476	0.0711768	6.72235	3.23766e-11	1.61361	Group_6	1
22	36674714	rs61093075	A	G	Y	G	A	0.0715922	ADD	873	0.484732	0.0709559	6.83145	1.58422e-11	1.62374	Group_6	1
22	36753635	rs115238843	A	G	Y	G	A	0.0818486	ADD	898	0.39855	0.0661305	6.02671	2.44814e-09	1.48966	Group_7	1
22	36716778	rs76083769	T	C	Y	C	T	0.109202	ADD	815	0.399018	0.0603182	6.61522	6.75183e-11	1.49036	Group_7	1
22	36826114	rs147701892	T	G	Y	G	T	0.0746032	ADD	945	0.401524	0.0669276	5.99938	2.82671e-09	1.4941	Group_7	1
22	36824566	rs78115697	C	T	Y	T	C	0.0745243	ADD	946	0.402774	0.0669455	6.01644	2.55353e-09	1.49597	Group_7	1
22	36749323	rs80128983	T	C	Y	C	T	0.107184	ADD	863	0.407691	0.0569598	7.15752	1.76878e-12	1.50334	Group_7	1
22	36746801	rs6000250	C	T	Y	T	C	0.0912938	ADD	827	0.410625	0.064802	6.3366	3.87371e-10	1.50776	Group_7	1
22	36744379	rs143629566	C	T	Y	T	C	0.0874848	ADD	823	0.427235	0.0662852	6.44541	1.97181e-10	1.53301	Group_7	1
22	36744528	rs146876686	G	T	Y	T	G	0.0874848	ADD	823	0.427235	0.0662852	6.44541	1.97181e-10	1.53301	Group_7	1
22	36743785	rs6000246	T	C	Y	C	T	0.0876979	ADD	821	0.429198	0.066296	6.47395	1.65008e-10	1.53603	Group_7	1
22	36742518	rs113698107	C	G	Y	G	C	0.0878788	ADD	825	0.431813	0.0661752	6.5253	1.18974e-10	1.54005	Group_7	1
22	36742544	rs113296484	G	A	Y	A	G	0.0878788	ADD	825	0.431813	0.0661752	6.5253	1.18974e-10	1.54005	Group_7	1
22	36747998	rs115542892	C	T	Y	T	C	0.0894358	ADD	833	0.433061	0.0647397	6.68927	4.13539e-11	1.54197	Group_7	1
22	36740963	rs116282614	G	C	Y	C	G	0.0869305	ADD	834	0.433561	0.0663947	6.53005	1.14759e-10	1.54274	Group_7	1
22	36747448	rs6000252	G	A	Y	A	G	0.0902527	ADD	831	0.433626	0.0646727	6.70494	3.74105e-11	1.54284	Group_7	1
22	36742164	rs6000245	G	T	Y	T	G	0.0870348	ADD	833	0.433886	0.065879	6.58611	8.03434e-11	1.54324	Group_7	1
22	36742797	rs111812508	G	A	Y	A	G	0.0881995	ADD	822	0.434618	0.0661191	6.57325	8.78739e-11	1.54437	Group_7	1
22	36747406	rs6000251	C	A	Y	A	C	0.089651	ADD	831	0.434793	0.0648087	6.70888	3.64657e-11	1.54464	Group_7	1
22	36741565	rs6000243	T	C	Y	C	T	0.0872443	ADD	831	0.435259	0.0659892	6.59592	7.55577e-11	1.54536	Group_7	1
22	36741323	rs145136276	C	T	Y	T	C	0.0869305	ADD	834	0.43534	0.0658691	6.60918	6.926e-11	1.54549	Group_7	1
22	36741886	rs6000244	C	T	Y	T	C	0.0869305	ADD	834	0.43534	0.0658691	6.60918	6.926e-11	1.54549	Group_7	1
22	36741146	rs141238507	A	G	Y	G	A	0.0871394	ADD	832	0.435996	0.0659574	6.61027	6.88727e-11	1.5465	Group_7	1
22	36741091	rs151046098	C	T	Y	T	C	0.0868263	ADD	835	0.436062	0.0658378	6.62328	6.32209e-11	1.5466	Group_7	1
22	36746442	rs6000247	C	G	Y	G	C	0.0888755	ADD	827	0.444646	0.065154	6.82454	1.71598e-11	1.55994	Group_7	1
22	36746516	rs6000248	G	A	Y	A	G	0.0888755	ADD	827	0.444646	0.065154	6.82454	1.71598e-11	1.55994	Group_7	1
22	36746554	rs6000249	C	T	Y	T	C	0.0888755	ADD	827	0.444646	0.065154	6.82454	1.71598e-11	1.55994	Group_7	1
22	36782395	rs116018464	C	T	Y	T	C	0.0782748	ADD	939	0.460699	0.0658085	7.0006	4.87515e-12	1.58518	Group_7	1
22	36744282	rs141173720	G	A	Y	A	G	0.0847561	ADD	820	0.464999	0.0673448	6.90475	1.01463e-11	1.59201	Group_7	1
22	36770376	rs149015978	C	T	Y	T	C	0.0785791	ADD	929	0.477495	0.0657487	7.26243	8.08966e-13	1.61203	Group_7	1
22	36740349	rs138892890	C	CGGTG	Y	CGGTG	C	0.0831296	ADD	818	0.520329	0.0670791	7.75694	2.61511e-14	1.68258	Group_7	1
22	36745446	rs150102167	C	A	Y	A	C	0.0735632	ADD	870	0.622923	0.0686276	9.07686	7.44884e-19	1.86437	Group_7	1
22	36738078	rs113996130	G	C	Y	C	G	0.0755149	ADD	874	0.632044	0.0670339	9.42873	3.69095e-20	1.88145	Group_7	1
22	36748398	rs76521655	C	T	Y	T	C	0.0746014	ADD	878	0.634473	0.0663324	9.56506	1.11697e-20	1.88603	Group_7	1
22	36724491	rs74406216	T	C	Y	C	T	0.0754286	ADD	875	0.634908	0.0664409	9.55597	1.21836e-20	1.88685	Group_7	1
22	36720851	rs76520831	G	A	Y	A	G	0.0740319	ADD	878	0.648459	0.0672243	9.6462	5.47994e-21	1.91259	Group_7	1
22	36689917	rs145429636	G	A	Y	A	G	0.060022	ADD	908	0.796342	0.0711261	11.1962	2.47401e-27	2.21741	Group_7	1
22	36692156	rs12158599	A	C	Y	C	A	0.0600882	ADD	907	0.797655	0.0710578	11.2254	1.85924e-27	2.22033	Group_7	1
22	36686609	rs28576431	C	T	Y	T	C	0.0598901	ADD	910	0.800419	0.0710737	11.2618	1.27897e-27	2.22647	Group_7	1
22	36675884	rs115202770	G	A	Y	A	G	0.0591457	ADD	913	0.848727	0.0703617	12.0623	3.56131e-31	2.33667	Group_7	1
22	36675050	rs28428642	C	T	Y	T	C	0.063795	ADD	917	0.85887	0.0677732	12.6727	5.22697e-34	2.36049	Group_7	1
22	36695173	rs2187776	C	T	Y	C	T	0.320912	ADD	899	0.226121	0.0381312	5.93007	4.32827e-09	1.25373	Group_8	1
22	36686643	rs6000230	C	T	Y	T	C	0.292494	ADD	906	0.251051	0.0396524	6.33131	3.83565e-10	1.28538	Group_8	1
22	36691927	rs2239786	G	C	Y	C	G	0.309978	ADD	892	0.268469	0.0383347	7.00329	4.94945e-12	1.30796	Group_8	1
22	36687038	rs5995277	G	A	Y	A	G	0.28629	ADD	868	0.280839	0.040673	6.90482	9.76543e-12	1.32424	Group_8	1
22	36687040	rs6000232	C	G	Y	G	C	0.286782	ADD	870	0.283535	0.0406356	6.97751	5.98926e-12	1.32782	Group_8	1
22	36684567	rs6000226	C	T	Y	T	C	0.278096	ADD	872	0.308552	0.0407501	7.5718	9.45001e-14	1.36145	Group_8	1
22	36704761	rs56098991	A	AG	Y	AG	A	0.486143	ADD	866	-0.244963	0.0372925	-6.56868	8.79145e-11	0.782733	Group_9	0
22	36704550	rs4820227	C	A	Y	A	C	0.447694	ADD	889	-0.222053	0.0372999	-5.95317	3.79467e-09	0.800873	Group_9	0
22	36676473	rs770726682	A	AG	Y	AG	A	0.15046	ADD	761	-0.332784	0.0564851	-5.89153	5.76798e-09	0.716925	No linkage	0
22	36652931	rs136148	C	T	Y	C	T	0.152196	ADD	979	-0.264288	0.0478494	-5.52334	4.2707e-08	0.767752	No linkage	0
22	36642370	rs713791	G	A	Y	A	G	0.294521	ADD	803	-0.23447	0.0412872	-5.67901	1.89983e-08	0.79099	No linkage	0
22	36635967	rs136145	A	G	Y	A	G	0.356997	ADD	979	-0.225416	0.0358851	-6.28159	5.04993e-10	0.798184	No linkage	0
22	36723697	rs5756157	T	G	Y	G	T	0.317116	ADD	853	-0.221159	0.0398687	-5.54718	3.88435e-08	0.801589	No linkage	0
22	36600059	rs6000187	G	A	Y	A	G	0.374002	ADD	877	-0.208419	0.0374149	-5.57048	3.38797e-08	0.811867	No linkage	0
22	36675150	rs136196	A	G	Y	A	G	0.380846	ADD	898	0.293448	0.0366653	8.00342	3.76327e-15	1.34104	No linkage	1
22	36713531	rs9610489	T	C	Y	C	T	0.163804	ADD	757	0.295797	0.0513744	5.75766	1.24428e-08	1.3442	No linkage	1
22	36707738	rs28636027	C	G	Y	G	C	0.0987514	ADD	881	0.350352	0.0626765	5.58984	3.03871e-08	1.41957	No linkage	1
22	36667988	rs563063659	C	CAA	Y	CAA	C	0.150633	ADD	790	0.425563	0.0521727	8.15682	1.36761e-15	1.53045	No linkage	1
22	36675290	rs28768688	C	T	Y	T	C	0.192584	ADD	836	0.548693	0.0431957	12.7025	6.65395e-34	1.73099	No linkage	1

### Sheet: Table S5
Micro RNA data target site data from miRDB (20)						Association data for SNP within miRNA target site
mirna_id	mir_name	transcript_stable_id	site_start_in_transcript	site_end_in_trasncript	seed_length	Population	CHROM	POS	ID	REF	ALT	PROVISIONAL_REF	A1	OMITTED	A1_FREQ	TEST	OBS_CT	BETA	OR	SE	T_STAT	P	Linkage Group (tables S4 and S5)	Table
MIMAT0000435	hsa-miR-143-3p	ENST00000319136	867	872	6	African	22	36662950	22:36662950_CA_C	CA	C	Y	C	CA	0.241772	ADD	790	0.63879	1.89419	0.0391402	16.3206	9.4466e-52	Group_4	S4
MIMAT0019809	hsa-miR-4708-5p	ENST00000319136	867	872	6	African	22	36662950	22:36662950_CA_C	CA	C	Y	C	CA	0.241772	ADD	790	0.63879	1.89419	0.0391402	16.3206	9.4466e-52	Group_4	S4
MIMAT0019924	hsa-miR-4770	ENST00000319136	867	872	6	African	22	36662950	22:36662950_CA_C	CA	C	Y	C	CA	0.241772	ADD	790	0.63879	1.89419	0.0391402	16.3206	9.4466e-52	Group_4	S4
MIMAT0023713	hsa-miR-6088	ENST00000319136	867	872	6	African	22	36662950	22:36662950_CA_C	CA	C	Y	C	CA	0.241772	ADD	790	0.63879	1.89419	0.0391402	16.3206	9.4466e-52	Group_4	S4
MIMAT0030982	hsa-miR-8055	ENST00000319136	870	875	6	African	22	36662950	22:36662950_CA_C	CA	C	Y	C	CA	0.241772	ADD	790	0.63879	1.89419	0.0391402	16.3206	9.4466e-52	Group_4	S4
MIMAT0000242	hsa-miR-129-5p	ENST00000319136	872	877	6	African	22	36662950	22:36662950_CA_C	CA	C	Y	C	CA	0.241772	ADD	790	0.63879	1.89419	0.0391402	16.3206	9.4466e-52	Group_4	S4
MIMAT0041993	hsa-miR-9983-3p	ENST00000319136	872	877	6	African	22	36662950	22:36662950_CA_C	CA	C	Y	C	CA	0.241772	ADD	790	0.63879	1.89419	0.0391402	16.3206	9.4466e-52	Group_4	S4
MIMAT0026483	hsa-miR-370-5p	ENST00000319136	1453	1458	6	African	22	36663535	22:36663535_CTG_C	CTG	C	Y	C	CTG	0.198777	ADD	981	0.668097	1.95052	0.0365353	18.2863	1.94238e-64	Group_4	S4
MIMAT0039320	hsa-miR-9900	ENST00000319136	1454	1459	6	African	22	36663535	22:36663535_CTG_C	CTG	C	Y	C	CTG	0.198777	ADD	981	0.668097	1.95052	0.0365353	18.2863	1.94238e-64	Group_4	S4
MIMAT0003215	hsa-miR-552-3p	ENST00000319136	1455	1460	6	African	22	36663535	22:36663535_CTG_C	CTG	C	Y	C	CTG	0.198777	ADD	981	0.668097	1.95052	0.0365353	18.2863	1.94238e-64	Group_4	S4
MIMAT0027436	hsa-miR-6768-5p	ENST00000319136	1456	1462	7	African	22	36663535	22:36663535_CTG_C	CTG	C	Y	C	CTG	0.198777	ADD	981	0.668097	1.95052	0.0365353	18.2863	1.94238e-64	Group_4	S4
MIMAT0049021	hsa-miR-12127	ENST00000319136	288	293	6	British	22	36662371	rs9610472	T	G	Y	G	T	0.137672	ADD	41933	-0.0567087	0.944869	0.00609713	-9.30089	1.45776e-20	Group_12	S5
MIMAT0000765	hsa-miR-335-5p	ENST00000319136	290	295	6	British	22	36662371	rs9610472	T	G	Y	G	T	0.137672	ADD	41933	-0.0567087	0.944869	0.00609713	-9.30089	1.45776e-20	Group_12	S5
MIMAT0037324	hsa-miR-520e-5p	ENST00000319136	291	296	6	British	22	36662371	rs9610472	T	G	Y	G	T	0.137672	ADD	41933	-0.0567087	0.944869	0.00609713	-9.30089	1.45776e-20	Group_12	S5
MIMAT0022487	hsa-miR-5694	ENST00000319136	294	299	6	British	22	36662377	rs9610473	T	C	Y	C	T	0.137569	ADD	41928	-0.0573141	0.944297	0.00609803	-9.39878	5.78843e-21	Group_12	S5
MIMAT0026743	hsa-miR-1288-5p	ENST00000319136	294	300	7	British	22	36662377	rs9610473	T	C	Y	C	T	0.137569	ADD	41928	-0.0573141	0.944297	0.00609803	-9.39878	5.78843e-21	Group_12	S5
MIMAT0025852	hsa-miR-6721-5p	ENST00000319136	298	303	6	British	22	36662377	rs9610473	T	C	Y	C	T	0.137569	ADD	41928	-0.0573141	0.944297	0.00609803	-9.39878	5.78843e-21	Group_12	S5
MIMAT0027530	hsa-miR-6815-5p	ENST00000319136	302	307	6	British	22	36662386	rs9610474	T	C	Y	C	T	0.137744	ADD	41922	-0.0565038	0.945063	0.00609802	-9.26592	2.02293e-20	Group_12	S5
MIMAT0027630	hsa-miR-6865-5p	ENST00000319136	302	307	6	British	22	36662386	rs9610474	T	C	Y	C	T	0.137744	ADD	41922	-0.0565038	0.945063	0.00609802	-9.26592	2.02293e-20	Group_12	S5
MIMAT0049008	hsa-miR-12114	ENST00000319136	302	307	6	British	22	36662386	rs9610474	T	C	Y	C	T	0.137744	ADD	41922	-0.0565038	0.945063	0.00609802	-9.26592	2.02293e-20	Group_12	S5
MIMAT0000072	hsa-miR-18a-5p	ENST00000319136	303	308	6	British	22	36662386	rs9610474	T	C	Y	C	T	0.137744	ADD	41922	-0.0565038	0.945063	0.00609802	-9.26592	2.02293e-20	Group_12	S5
MIMAT0001412	hsa-miR-18b-5p	ENST00000319136	303	308	6	British	22	36662386	rs9610474	T	C	Y	C	T	0.137744	ADD	41922	-0.0565038	0.945063	0.00609802	-9.26592	2.02293e-20	Group_12	S5
MIMAT0019861	hsa-miR-4735-3p	ENST00000319136	303	308	6	British	22	36662386	rs9610474	T	C	Y	C	T	0.137744	ADD	41922	-0.0565038	0.945063	0.00609802	-9.26592	2.02293e-20	Group_12	S5
MIMAT0019908	hsa-miR-4761-5p	ENST00000319136	303	309	7	British	22	36662386	rs9610474	T	C	Y	C	T	0.137744	ADD	41922	-0.0565038	0.945063	0.00609802	-9.26592	2.02293e-20	Group_12	S5
MIMAT0019014	hsa-miR-4480	ENST00000319136	306	311	6	British	22	36662386	rs9610474	T	C	Y	C	T	0.137744	ADD	41922	-0.0565038	0.945063	0.00609802	-9.26592	2.02293e-20	Group_12	S5
MIMAT0018201	hsa-miR-3926	ENST00000319136	307	312	6	British	22	36662386	rs9610474	T	C	Y	C	T	0.137744	ADD	41922	-0.0565038	0.945063	0.00609802	-9.26592	2.02293e-20	Group_12	S5
MIMAT0004488	hsa-miR-15a-3p	ENST00000319136	308	313	6	British	22	36662386	rs9610474	T	C	Y	C	T	0.137744	ADD	41922	-0.0565038	0.945063	0.00609802	-9.26592	2.02293e-20	Group_12	S5
MIMAT0019829	hsa-miR-4717-5p	ENST00000319136	308	313	6	British	22	36662386	rs9610474	T	C	Y	C	T	0.137744	ADD	41922	-0.0565038	0.945063	0.00609802	-9.26592	2.02293e-20	Group_12	S5
MIMAT0004984	hsa-miR-941	ENST00000319136	593	599	7	British	22	36662677	rs9610475	T	C	Y	C	T	0.1763	ADD	41679	-0.0517431	0.949573	0.00554168	-9.33708	1.03747e-20	Group_12	S5
MIMAT0021018	hsa-miR-4999-3p	ENST00000319136	600	605	6	British	22	36662679	rs9610476	T	C	Y	C	T	0.17647	ADD	41687	-0.0515179	0.949787	0.00554178	-9.29628	1.5226e-20	Group_12	S5
MIMAT0019789	hsa-miR-4695-3p	ENST00000319136	664	669	6	British	22	36662748	rs5750246	G	A	Y	G	A	0.240558	ADD	39321	0.114245	1.12103	0.00506715	22.5462	7.50779e-112	Group_9	S5
MIMAT0004770	hsa-miR-516a-5p	ENST00000319136	668	673	6	British	22	36662748	rs5750246	G	A	Y	G	A	0.240558	ADD	39321	0.114245	1.12103	0.00506715	22.5462	7.50779e-112	Group_9	S5
MIMAT0027588	hsa-miR-6843-3p	ENST00000319136	670	676	7	British	22	36662748	rs5750246	G	A	Y	G	A	0.240558	ADD	39321	0.114245	1.12103	0.00506715	22.5462	7.50779e-112	Group_9	S5
MIMAT0027597	hsa-miR-6848-3p	ENST00000319136	670	676	7	British	22	36662748	rs5750246	G	A	Y	G	A	0.240558	ADD	39321	0.114245	1.12103	0.00506715	22.5462	7.50779e-112	Group_9	S5
MIMAT0019808	hsa-miR-4707-3p	ENST00000319136	739	745	7	British	22	36662824	rs150349831	G	A	Y	A	G	0.0227746	ADD	41779	-0.0895906	0.914305	0.0141446	-6.33389	2.41486e-10	#N/A	S5
MIMAT0027479	hsa-miR-6789-3p	ENST00000319136	742	748	7	British	22	36662824	rs150349831	G	A	Y	A	G	0.0227746	ADD	41779	-0.0895906	0.914305	0.0141446	-6.33389	2.41486e-10	#N/A	S5
MIMAT0018352	hsa-miR-3937	ENST00000319136	745	750	6	British	22	36662824	rs150349831	G	A	Y	A	G	0.0227746	ADD	41779	-0.0895906	0.914305	0.0141446	-6.33389	2.41486e-10	#N/A	S5
MIMAT0018956	hsa-miR-4438	ENST00000319136	746	751	6	British	22	36662824	rs150349831	G	A	Y	A	G	0.0227746	ADD	41779	-0.0895906	0.914305	0.0141446	-6.33389	2.41486e-10	#N/A	S5
MIMAT0028213	hsa-miR-7151-3p	ENST00000319136	746	752	7	British	22	36662824	rs150349831	G	A	Y	A	G	0.0227746	ADD	41779	-0.0895906	0.914305	0.0141446	-6.33389	2.41486e-10	#N/A	S5
MIMAT0000435	hsa-miR-143-3p	ENST00000319136	867	872	6	British	22	36662950	22:36662950_CA_C	CA	C	Y	C	CA	0.22311	ADD	34938	-0.0433538	0.957573	0.00554017	-7.82535	5.20436e-15	Group_12	S5
MIMAT0019809	hsa-miR-4708-5p	ENST00000319136	867	872	6	British	22	36662950	22:36662950_CA_C	CA	C	Y	C	CA	0.22311	ADD	34938	-0.0433538	0.957573	0.00554017	-7.82535	5.20436e-15	Group_12	S5
MIMAT0019924	hsa-miR-4770	ENST00000319136	867	872	6	British	22	36662950	22:36662950_CA_C	CA	C	Y	C	CA	0.22311	ADD	34938	-0.0433538	0.957573	0.00554017	-7.82535	5.20436e-15	Group_12	S5
MIMAT0023713	hsa-miR-6088	ENST00000319136	867	872	6	British	22	36662950	22:36662950_CA_C	CA	C	Y	C	CA	0.22311	ADD	34938	-0.0433538	0.957573	0.00554017	-7.82535	5.20436e-15	Group_12	S5
MIMAT0030982	hsa-miR-8055	ENST00000319136	870	875	6	British	22	36662950	22:36662950_CA_C	CA	C	Y	C	CA	0.22311	ADD	34938	-0.0433538	0.957573	0.00554017	-7.82535	5.20436e-15	Group_12	S5
MIMAT0000242	hsa-miR-129-5p	ENST00000319136	872	877	6	British	22	36662950	22:36662950_CA_C	CA	C	Y	C	CA	0.22311	ADD	34938	-0.0433538	0.957573	0.00554017	-7.82535	5.20436e-15	Group_12	S5
MIMAT0041993	hsa-miR-9983-3p	ENST00000319136	872	877	6	British	22	36662950	22:36662950_CA_C	CA	C	Y	C	CA	0.22311	ADD	34938	-0.0433538	0.957573	0.00554017	-7.82535	5.20436e-15	Group_12	S5
MIMAT0003259	hsa-miR-591	ENST00000319136	1164	1169	6	British	22	36663248	rs78523	A	G	Y	A	G	0.173492	ADD	41538	0.154957	1.16761	0.00554447	27.9481	2.64114e-170	Group_9	S5
MIMAT0005459	hsa-miR-1224-3p	ENST00000319136	1251	1256	6	British	22	36663333	rs1142542	G	A	Y	A	G	0.176975	ADD	42896	-0.055183	0.946312	0.00544502	-10.1346	4.13102e-24	Group_12	S5
MIMAT0019203	hsa-miR-3136-3p	ENST00000319136	1253	1258	6	British	22	36663333	rs1142542	G	A	Y	A	G	0.176975	ADD	42896	-0.055183	0.946312	0.00544502	-10.1346	4.13102e-24	Group_12	S5
MIMAT0028221	hsa-miR-7155-3p	ENST00000319136	1253	1258	6	British	22	36663333	rs1142542	G	A	Y	A	G	0.176975	ADD	42896	-0.055183	0.946312	0.00544502	-10.1346	4.13102e-24	Group_12	S5
MIMAT0000752	hsa-miR-328-3p	ENST00000319136	1254	1259	6	British	22	36663333	rs1142542	G	A	Y	A	G	0.176975	ADD	42896	-0.055183	0.946312	0.00544502	-10.1346	4.13102e-24	Group_12	S5
MIMAT0026483	hsa-miR-370-5p	ENST00000319136	1453	1458	6	British	22	36663535	22:36663535_CTG_C	CTG	C	Y	C	CTG	0.177311	ADD	42885	-0.0511345	0.950151	0.00545176	-9.37944	6.94491e-21	Group_12	S5
MIMAT0039320	hsa-miR-9900	ENST00000319136	1454	1459	6	British	22	36663535	22:36663535_CTG_C	CTG	C	Y	C	CTG	0.177311	ADD	42885	-0.0511345	0.950151	0.00545176	-9.37944	6.94491e-21	Group_12	S5
MIMAT0003215	hsa-miR-552-3p	ENST00000319136	1455	1460	6	British	22	36663535	22:36663535_CTG_C	CTG	C	Y	C	CTG	0.177311	ADD	42885	-0.0511345	0.950151	0.00545176	-9.37944	6.94491e-21	Group_12	S5
MIMAT0027436	hsa-miR-6768-5p	ENST00000319136	1456	1462	7	British	22	36663535	22:36663535_CTG_C	CTG	C	Y	C	CTG	0.177311	ADD	42885	-0.0511345	0.950151	0.00545176	-9.37944	6.94491e-21	Group_12	S5

### Sheet: Table S6
APOL1 haplotypes associated with ICD10 codes (from Adamson et al, 2024 (7))
Columns A - H are the summary statisitics for associations of the APOL1 haplotypes inudidcated in Column A with the ICD10 code indicate in column G.
Column I is the odds ratio for the G2/G2 haplotype for the same ICD10 code. Column J indicates whether the G2/G2 odds ratio falls within the 95% confidence interval of the primary associaition
If the G2/G2 odds ratio is within the 95% confidence interval of the index associaiont then the lack of association with G2/G2 may be because of lack of power because of the lower frequency of G2/G2
Genotype	N	P	OddsR	lower_95_CI	Upper_95_CI	ICD10	FDR	G2G2 OR	G2G2 OR within 95% CI of index OR
G1G2	8	0.00480952	3.95285	1.56088	9.44138	B18	0.121815	1.85067	TRUE
G1G2	13	0.00527819	2.75607	1.37472	5.24239	E16	0.121815	1.63693	TRUE
G1G2	11	0.00973547	2.72615	1.2945	5.37826	I08	0.142343	1.72481	TRUE
G1G2	8	0.00998359	3.30577	1.35992	7.38707	O36	0.142343	2.18468	TRUE
G1G2	22	0.0135881	2.04685	1.16471	3.49242	N40	0.1632	1.28669	TRUE
G1G2	9	0.0156511	2.75535	1.22951	5.65868	M15	0.1632	1.90368	TRUE
G1G2	15	0.0192246	2.13411	1.13921	3.79329	J96	0.171082	1.43466	TRUE
G1G2	12	0.0252615	2.22189	1.11139	4.14891	B97	0.180415	1.35462	TRUE
G0G2	45	0.00046541	2.13345	1.40031	3.2465	H35	0.0901646	1.27928	FALSE
G1G2	18	0.00246867	2.49248	1.40235	4.24554	U07	0.121815	0.714145	FALSE
G1G2	9	0.00384253	3.588	1.55232	7.74204	N13	0.121815	0.402027	FALSE
G1G2	18	0.00424026	2.35342	1.32703	3.99632	E55	0.121815	0.627677	FALSE
G1G2	14	0.00430937	2.62543	1.37843	4.72315	K22	0.121815	1.21422	FALSE
G1G2	9	0.0047723	3.46885	1.50189	7.42305	O26	0.121815	0.832349	FALSE
G1G2	11	0.00545805	2.94757	1.40418	5.79302	I73	0.121815	1.29087	FALSE
G1G2	7	0.008515	3.77247	1.43949	9.1213	I35	0.142343	0.493363	FALSE
G1G2	36	0.00930027	1.7117	1.14687	2.49634	K59	0.142343	0.87043	FALSE
G1G2	8	0.0103639	3.2808	1.35047	7.34496	I45	0.142343	1.33859	FALSE
G1G2	11	0.0150894	2.47344	1.2069	4.69552	K58	0.1632	1.04257	FALSE
G1G2	21	0.0153076	1.91358	1.13952	3.08543	A09	0.1632	0.638504	FALSE
G1G2	25	0.0171018	1.79613	1.11503	2.79569	B96	0.1632	1.11051	FALSE
G1G2	10	0.0173669	2.5604	1.19457	5.06925	K66	0.1632	0.731683	FALSE
G1G2	12	0.0201219	2.31295	1.15018	4.3546	J12	0.171082	1.02229	FALSE
G1G2	13	0.0217959	2.22659	1.13154	4.12564	N28	0.176891	0.58121	FALSE
G1G2	11	0.0244068	2.31885	1.12327	4.44749	K56	0.180415	1.01587	FALSE
G1G2	32	0.0251865	1.65188	1.06675	2.49428	N17	0.180415	0.596431	FALSE
G1G2	14	0.0263445	2.05184	1.0942	3.61099	F41	0.180913	0.643723	FALSE
